# Excess mortality during the 1918–20 influenza pandemic in Czechia

**DOI:** 10.1101/2021.01.10.21249537

**Authors:** Hampton Gray Gaddy

## Abstract

This research letter provides a replicable estimate of the mortality that the 1918–20 influenza pandemic caused in Czechia. A monthly all-cause excess mortality model identified clear periods of pandemic mortality in September 1918 through May 1919 and January 1920 through May 1920. The total excess mortality in those months implies a pandemic death toll of 71,967 and a national death rate of 0.75%.
