## Supplementary material for "Excess mortality during the 1918–20 influenza pandemic in Czechia": Data and code: czechia_spanishflu.csv

year	month	time	deaths
1914	1	1914-01-15	14423
1914	2	1914-02-14	14143
1914	3	1914-03-16	16060
1914	4	1914-04-16	16556
1914	5	1914-05-16	15747
1914	6	1914-06-16	14405
1914	7	1914-07-16	15324
1914	8	1914-08-16	14176
1914	9	1914-09-15	13669
1914	10	1914-10-15	14809
1914	11	1914-11-15	14513
1914	12	1914-12-15	18156
1915	1	1915-01-15	18460
1915	2	1915-02-14	16828
1915	3	1915-03-17	19371
1915	4	1915-04-16	18389
1915	5	1915-05-17	17509
1915	6	1915-06-16	16203
1915	7	1915-07-16	15199
1915	8	1915-08-16	14486
1915	9	1915-09-15	12597
1915	10	1915-10-16	13640
1915	11	1915-11-15	15781
1915	12	1915-12-16	15437
1916	1	1916-01-15	16731
1916	2	1916-02-14	16770
1916	3	1916-03-16	18592
1916	4	1916-04-15	17723
1916	5	1916-05-16	17551
1916	6	1916-06-15	13985
1916	7	1916-07-16	13200
1916	8	1916-08-15	12687
1916	9	1916-09-15	12394
1916	10	1916-10-15	13241
1916	11	1916-11-14	12670
1916	12	1916-12-15	14252
1917	1	1917-01-14	15512
1917	2	1917-02-14	17348
1917	3	1917-03-16	18079
1917	4	1917-04-16	17185
1917	5	1917-05-16	15369
1917	6	1917-06-15	13376
1917	7	1917-07-16	13819
1917	8	1917-08-15	14913
1917	9	1917-09-15	13860
1917	10	1917-10-15	14604
1917	11	1917-11-15	13699
1917	12	1917-12-15	14790
1918	1	1918-01-15	14427
1918	2	1918-02-14	14835
1918	3	1918-03-16	16983
1918	4	1918-04-16	16695
1918	5	1918-05-16	16286
1918	6	1918-06-16	14211
1918	7	1918-07-16	15332
1918	8	1918-08-16	13636
1918	9	1918-09-15	14254
1918	10	1918-10-15	43316
1918	11	1918-11-15	28098
1918	12	1918-12-15	19656
1919	1	1919-01-15	18412
1919	2	1919-02-14	16606
1919	3	1919-03-17	17637
1919	4	1919-04-16	16644
1919	5	1919-05-17	16304
1919	6	1919-06-16	14152
1919	7	1919-07-16	13039
1919	8	1919-08-16	12211
1919	9	1919-09-15	11504
1919	10	1919-10-16	13336
1919	11	1919-11-15	13455
1919	12	1919-12-16	14128
1920	1	1920-01-15	15961
1920	2	1920-02-14	19407
1920	3	1920-03-16	19467
1920	4	1920-04-15	16055
1920	5	1920-05-16	15713
1920	6	1920-06-15	13377
1920	7	1920-07-16	13197
1920	8	1920-08-15	12886
1920	9	1920-09-15	11905
1920	10	1920-10-15	12249
1920	11	1920-11-14	13317
1920	12	1920-12-15	13028
1921	1	1921-01-14	13079
1921	2	1921-02-14	13704
1921	3	1921-03-16	15586
1921	4	1921-04-16	14826
1921	5	1921-05-16	14390
1921	6	1921-06-15	12340
1921	7	1921-07-16	13005
1921	8	1921-08-15	13147
1921	9	1921-09-15	12321
1921	10	1921-10-15	12703
1921	11	1921-11-15	12276
1921	12	1921-12-15	13944
1922	1	1922-01-15	13282
1922	2	1922-02-14	12190
1922	3	1922-03-16	13468
1922	4	1922-04-16	13157
1922	5	1922-05-16	13036
1922	6	1922-06-16	11473
1922	7	1922-07-16	11698
1922	8	1922-08-16	10788
1922	9	1922-09-15	10425
1922	10	1922-10-15	10881
1922	11	1922-11-15	10480
1922	12	1922-12-15	11457
1923	1	1923-01-15	13282
1923	2	1923-02-14	12190
1923	3	1923-03-17	13468
1923	4	1923-04-16	13157
1923	5	1923-05-17	13036
1923	6	1923-06-16	11473
1923	7	1923-07-16	11698
1923	8	1923-08-16	10788
1923	9	1923-09-15	10425
1923	10	1923-10-16	10881
1923	11	1923-11-15	10480
1923	12	1923-12-16	11457
